# A MULTI-MINERAL INTERVENTION TO MODULATE COLONIC MUCOSAL PROTEIN PROFILE: Results from a 90-day trial in healthy human subjects

**DOI:** 10.1101/2020.12.30.20249070

**Authors:** Muhammad N. Aslam, Shannon D. McClintock, Mohamed Ali H. Jawad-Makki, Karsten Knuver, Haris M. Ahmad, Venkatesha Basrur, Ingrid L. Bergin, Suzanna M. Zick, Ananda Sen, D. Kim Turgeon, James Varani

**Affiliations:** Departments of Pathology, The University of Michigan School of Public Health, Ann Arbor, MI 48109; The Unit for Laboratory Animal Medicine, The University of Michigan Medical School, Ann Arbor, MI 48109; Departments of Family Medicine, The University of Michigan School of Public Health, Ann Arbor, MI 48109; Department of Nutritional Science, The University of Michigan School of Public Health, Ann Arbor, MI 48109; Departments of Biostatistics, The University of Michigan School of Public Health, Ann Arbor, MI 48109; Departments of Internal Medicine (Division of Gastroenterology), The University of Michigan School of Public Health, Ann Arbor, MI 48109

**Keywords:** Aquamin^®^, biomarkers, calcium, colon cancer chemoprevention, proteomic analysis

## Abstract

The overall goal of this study was to determine if Aquamin^®^, a calcium- and magnesium-rich natural product, would alter the expression of proteins involved in growth-regulation, differentiation and barrier formation in the colon. Thirty healthy human subjects were enrolled in a three-arm, 90-day interventional trial in which Aquamin^®^ (provided daily to deliver 800-mg of calcium per day) was compared to calcium alone and placebo. Before and after the 90-day interventional period, colonic biopsies were obtained. Biopsies were evaluated by immunohistology for expression of Ki67 (a proliferation marker) and for CK20 and p21 (differentiation markers). Tandem mass tag-mass spectrometry-based detection was used to assess levels of multiple proteins. As compared to placebo or calcium, Aquamin^®^ reduced the level of Ki67 expression (20%). Neither intervention altered CK20 expression, while a trend toward increased p21 was observed with calcium and Aquamin^®^ (117% and 99% respectively). In the proteomic screen, Aquamin^®^ treatment resulted in many more proteins being upregulated or downregulated (1.5 fold-change with ≤2% false-discovery rate) than placebo. Included among the upregulated proteins were cytokeratins, cell-cell adhesion molecules and components of the basement membrane. Many of the downregulated proteins were those involved in proliferation and nucleic acid metabolism. Calcium alone also altered the expression of many of the same proteins but not to the same extent as Aquamin^®^. We conclude that daily Aquamin^®^ ingestion alters protein expression profile in the colon that could be beneficial to colonic health. These data warrant additional studies with a larger sample size to validate these findings.

**Prevention Relevance:** A multi-mineral approach reduced proliferation and induced differentiation in *ex vivo* settings and has been shown to decrease colon polyp incidence in mouse (polyp-prevention) studies. The findings from a 90-day trial in human subjects (presented here) demonstrated improved biomarker-modulation efficacy, warranting to conduct the polyp-prevention trial in at-risk human subjects.
