## Supplement Table 4 for "A MULTI-MINERAL INTERVENTION TO MODULATE COLONIC MUCOSAL PROTEIN PROFILE: Results from a 90-day trial in healthy human subjects"

### Sheet: Biological Process GO
Supplement Table 4A. Significantly enriched GO Biological Processes
Aquamin
#term ID	term description	observed gene count	background gene count	false discovery rate	matching proteins in your network (labels)
GO:0002486	antigen processing and presentation of endogenous peptide antigen via MHC class I via ER pathway, TAP-independent	3	3	0.003	HLA-A,HLA-B,HLA-C
GO:0002479	antigen processing and presentation of exogenous peptide antigen via MHC class I, TAP-dependent	4	25	0.0046	HLA-A,HLA-B,HLA-C,VAMP3
GO:0002480	antigen processing and presentation of exogenous peptide antigen via MHC class I, TAP-independent	3	8	0.0059	HLA-A,HLA-B,HLA-C
GO:0051704	multi-organism process	25	2514	0.0109	ADARB1,CCL15,CREBBP,DAZAP1,FAU,FOXA3,HLA-A,HLA-B,HLA-C,HLA-DPA1,IHH,KRT6A,NUP43,PCM1,PLEKHA1,PRKACG,RNASE6,RNF2,RRP1B,SPATA2,SRCAP,STK11,TANK,VAMP3,VMP1
GO:0071346	cellular response to interferon-gamma	6	155	0.0128	CCL15,HLA-A,HLA-B,HLA-C,HLA-DPA1,VAMP3
GO:0031342	negative regulation of cell killing	3	21	0.023	HLA-A,HLA-B,KRT6A
GO:0002478	antigen processing and presentation of exogenous peptide antigen	5	123	0.0329	HLA-A,HLA-B,HLA-C,HLA-DPA1,VAMP3
GO:0060333	interferon-gamma-mediated signaling pathway	4	69	0.0367	HLA-A,HLA-B,HLA-C,HLA-DPA1
GO:0042270	protection from natural killer cell mediated cytotoxicity	2	5	0.0406	HLA-A,HLA-B
Calcium
#term ID	term description	observed gene count	background gene count	false discovery rate	matching proteins in your network (labels)
GO:0031342	negative regulation of cell killing	4	21	0.0013	HLA-A,HLA-B,KRT6A,SERPINB4
GO:0042270	protection from natural killer cell mediated cytotoxicity	3	5	0.0013	HLA-A,HLA-B,SERPINB4
GO:0070268	cornification	6	112	0.0013	CASP14,CSTA,KRT10,KRT17,KRT6A,KRT6B
GO:0031341	regulation of cell killing	5	73	0.0014	FADD,HLA-A,HLA-B,KRT6A,SERPINB4
GO:0030216	keratinocyte differentiation	7	267	0.004	CASP14,CSTA,KRT10,KRT17,KRT6A,KRT6B,TSG101
GO:0001916	positive regulation of T cell mediated cytotoxicity	3	17	0.0049	FADD,HLA-A,HLA-B
GO:0001910	regulation of leukocyte mediated cytotoxicity	4	60	0.0059	FADD,HLA-A,HLA-B,SERPINB4
GO:0002486	antigen processing and presentation of endogenous peptide antigen via MHC class I via ER pathway, TAP-independent	2	3	0.0086	HLA-A,HLA-B
GO:0002832	negative regulation of response to biotic stimulus	4	85	0.0133	HLA-A,HLA-B,SERPINB4,TRIM38
GO:0045104	intermediate filament cytoskeleton organization	3	41	0.0182	ATXN3,BFSP2,KRT17
GO:0002480	antigen processing and presentation of exogenous peptide antigen via MHC class I, TAP-independent	2	8	0.0204	HLA-A,HLA-B
GO:0002698	negative regulation of immune effector process	4	113	0.0225	HLA-A,HLA-B,SERPINB4,TRIM38
GO:0043901	negative regulation of multi-organism process	5	212	0.023	HLA-A,HLA-B,KRT6A,SERPINB4,TRIM38
GO:0002706	regulation of lymphocyte mediated immunity	4	133	0.0323	FADD,HLA-A,HLA-B,SERPINB4
GO:0030855	epithelial cell differentiation	8	649	0.0326	BFSP2,CASP14,CSTA,KRT10,KRT17,KRT6A,KRT6B,TSG101
GO:0002697	regulation of immune effector process	6	362	0.0331	CD19,FADD,HLA-A,HLA-B,SERPINB4,TRIM38
GO:0015671	oxygen transport	2	15	0.0405	HBG1,HBG2
GO:0016045	detection of bacterium	2	15	0.0405	HLA-A,HLA-B
GO:0060333	interferon-gamma-mediated signaling pathway	3	69	0.0439	HLA-A,HLA-B,TRIM38
Placebo
#term ID	term description	observed gene count	background gene count	false discovery rate	matching proteins in your network (labels)
GO:0070268	cornification	12	112	1.78e-13	CELA2A,CSTA,KRT1,KRT10,KRT14,KRT17,KRT2,KRT5,KRT6A,KRT6B,KRT77,KRT9
GO:0045104	intermediate filament cytoskeleton organization	6	41	2.89e-07	ATXN3,BFSP2,KRT14,KRT17,KRT2,KRT9
GO:0030855	epithelial cell differentiation	13	649	6.19e-07	BFSP2,CELA2A,CSTA,KRT1,KRT10,KRT14,KRT17,KRT2,KRT5,KRT6A,KRT6B,KRT77,KRT9
GO:0045109	intermediate filament organization	4	22	5.93e-05	KRT14,KRT17,KRT2,KRT9
GO:0009888	tissue development	15	1626	0.00054	BFSP2,CELA2A,CSTA,ESRRA,KRT1,KRT10,KRT14,KRT17,KRT2,KRT5,KRT6A,KRT6B,KRT77,KRT9,MYH10
GO:0007010	cytoskeleton organization	11	953	0.0014	ATXN3,BAIAP2,BFSP2,KRT14,KRT17,KRT2,KRT5,KRT6A,KRT6B,KRT9,MYH10
GO:0018149	peptide cross-linking	4	59	0.0014	CSTA,KRT1,KRT10,KRT2
GO:0031342	negative regulation of cell killing	3	21	0.0021	HLA-B,KRT6A,SERPINB4
GO:0048513	animal organ development	19	2926	0.0022	BAIAP2,BFSP2,CELA2A,CSTA,ESRRA,FBN1,FRG1,HSF1,KRT1,KRT10,KRT14,KRT17,KRT2,KRT5,KRT6A,KRT6B,KRT77,KRT9,MYH10
GO:0042270	protection from natural killer cell mediated cytotoxicity	2	5	0.0084	HLA-B,SERPINB4
GO:0045684	positive regulation of epidermis development	3	39	0.0096	KRT10,KRT17,KRT2
GO:0097435	supramolecular fiber organization	6	383	0.0221	BAIAP2,KRT14,KRT17,KRT2,KRT9,MYH10
GO:0048731	system development	21	4144	0.0224	ATXN3,BAIAP2,BFSP2,CELA2A,CSTA,DRD3,ESRRA,FBN1,FRG1,HSF1,KRT1,KRT10,KRT14,KRT17,KRT2,KRT5,KRT6A,KRT6B,KRT77,KRT9,MYH10
GO:0031581	hemidesmosome assembly	2	12	0.0298	KRT14,KRT5
GO:0007009	plasma membrane organization	3	66	0.0336	BAIAP2,MYH10,PACSIN3
GO:0007275	multicellular organism development	22	4726	0.0413	ATXN3,BAIAP2,BFSP2,CELA2A,CHURC1,CSTA,DRD3,ESRRA,FBN1,FRG1,HSF1,KRT1,KRT10,KRT14,KRT17,KRT2,KRT5,KRT6A,KRT6B,KRT77,KRT9,MYH10

### Sheet: Molecular Function GO
Supplement Table 4B. Significantly enriched GO Molecular Functions
Aquamin
#term ID	term description	observed gene count	background gene count	false discovery rate	matching proteins in your network (labels)
GO:0042605	peptide antigen binding	4	22	0.0015	HLA-A,HLA-B,HLA-C,HLA-DPA1
GO:0046977	TAP binding	3	7	0.0015	HLA-A,HLA-B,HLA-C
GO:0008327	methyl-CpG binding	3	25	0.0192	CDX1,CDX2,CHTOP
Calcium
#term ID	term description	observed gene count	background gene count	false discovery rate	matching proteins in your network (labels)
GO:0005200	structural constituent of cytoskeleton	5	106	0.0059	BFSP2,CTNNA2,KRT17,KRT6A,KRT6B
GO:0046977	TAP binding	2	7	0.0408	HLA-A,HLA-B
Placebo
#term ID	term description	observed gene count	background gene count	false discovery rate	matching proteins in your network (labels)
GO:0005200	structural constituent of cytoskeleton	8	106	6.6e-08	BFSP2,KRT14,KRT17,KRT2,KRT5,KRT6A,KRT6B,KRT9
GO:0005198	structural molecule activity	13	679	7.57e-07	BFSP2,CSTA,FBN1,KRT1,KRT10,KRT14,KRT17,KRT2,KRT5,KRT6A,KRT6B,KRT77,KRT9
GO:0030280	structural constituent of epidermis	3	14	0.00064	KRT1,KRT10,KRT2

### Sheet: Cellular Component GO
Supplement Table 4C. Significantly enriched GO Cellular Components
Aquamin
#term ID	term description	observed gene count	background gene count	false discovery rate	matching proteins in your network (labels)
GO:0032991	protein-containing complex	40	4792	0.0014	AMIGO1,ATF1,ATP5J2,BLOC1S1,CDX2,CHTOP,CREBBP,CREG1,DAZAP1,ELMSAN1,EMC3,FAU,HBG2,HBQ1,HIST2H3D,HLA-A,HLA-B,HLA-C,HLA-DPA1,KRR1,NOX1,NUP43,OSTC,PCM1,POLR2F,RNF2,RPL36,RPL36AL,RPLP1,RRP1B,SIRT3,SMC1B,SNX17,SRCAP,STK11,SUPT4H1,TANK,TOMM5,UTP18,VAMP3
GO:0042611	MHC protein complex	4	22	0.0014	HLA-A,HLA-B,HLA-C,HLA-DPA1
GO:0042612	MHC class I protein complex	3	8	0.0014	HLA-A,HLA-B,HLA-C
GO:0044422	organelle part	60	9111	0.0014	AASS,ADARB1,ARHGAP21,ATF1,ATP5J2,BLOC1S1,CDX2,CEP170B,CHTOP,CMTM6,CREBBP,CREG1,DAZAP1,ELMSAN1,EMC3,FAU,FBN1,FOXA3,FYTTD1,GCG,HECW2,HIST2H3D,HLA-A,HLA-B,HLA-C,HLA-DPA1,ISCA1,KRR1,KRT17,KRT2,KRT6A,MLXIP,NUP43,OSTC,PCM1,PLEKHA1,POLR2F,PRKACG,PTPLB,RBBP9,RNF2,RPL36,RPL36AL,RPLP1,RRP1B,SIRT3,SMC1B,SNX17,SPATA2,SPG21,SRCAP,STK11,STK11IP,SUPT4H1,TOMM5,TPCN1,UTP18,VAMP3,VMP1,ZMYM4
GO:0044445	cytosolic part	7	195	0.0014	BLOC1S1,FAU,HBG2,HBQ1,RPL36,RPL36AL,RPLP1
GO:0044446	intracellular organelle part	60	8882	0.0014	AASS,ADARB1,ARHGAP21,ATF1,ATP5J2,BLOC1S1,CDX2,CEP170B,CHTOP,CMTM6,CREBBP,CREG1,DAZAP1,ELMSAN1,EMC3,FAU,FBN1,FOXA3,FYTTD1,GCG,HECW2,HIST2H3D,HLA-A,HLA-B,HLA-C,HLA-DPA1,ISCA1,KRR1,KRT17,KRT2,KRT6A,MLXIP,NUP43,OSTC,PCM1,PLEKHA1,POLR2F,PRKACG,PTPLB,RBBP9,RNF2,RPL36,RPL36AL,RPLP1,RRP1B,SIRT3,SMC1B,SNX17,SPATA2,SPG21,SRCAP,STK11,STK11IP,SUPT4H1,TOMM5,TPCN1,UTP18,VAMP3,VMP1,ZMYM4
GO:0055038	recycling endosome membrane	5	74	0.0014	CMTM6,HLA-A,HLA-B,HLA-C,VAMP3
GO:0071556	integral component of lumenal side of endoplasmic reticulum membrane	4	26	0.0014	HLA-A,HLA-B,HLA-C,HLA-DPA1
GO:0030176	integral component of endoplasmic reticulum membrane	6	147	0.0016	EMC3,HLA-A,HLA-B,HLA-C,HLA-DPA1,PTPLB
GO:0012507	ER to Golgi transport vesicle membrane	4	56	0.0034	HLA-A,HLA-B,HLA-C,HLA-DPA1
GO:0044424	intracellular part	76	13996	0.0037	AASS,ACOT1,ADARB1,AKR1C1,ARHGAP21,ATF1,ATP5J2,BLOC1S1,CAPN13,CD99,CDX1,CDX2,CEP170B,CHTOP,CMTM6,CREBBP,CREG1,DAZAP1,ELMSAN1,EMC3,FAM84B,FAU,FBN1,FOXA3,FYTTD1,GCG,HBG2,HBQ1,HECW2,HIST2H3D,HLA-A,HLA-B,HLA-C,HLA-DPA1,ISCA1,KRR1,KRT17,KRT2,KRT6A,LIMD2,MLXIP,MTMR11,NAT1,NOX1,NUP43,OSTC,PCM1,PLEKHA1,POLR2F,PRKACG,PTPLB,RBBP9,RNASE6,RNF2,RPL36,RPL36AL,RPLP1,RRP1B,SIRT3,SMC1B,SNX17,SPATA2,SPG21,SRCAP,STK…
GO:0010008	endosome membrane	9	457	0.0043	CMTM6,HLA-A,HLA-B,HLA-C,HLA-DPA1,SNX17,SPG21,TPCN1,VAMP3
GO:0030670	phagocytic vesicle membrane	4	71	0.0065	HLA-A,HLA-B,HLA-C,VAMP3
GO:0044440	endosomal part	9	501	0.0073	CMTM6,HLA-A,HLA-B,HLA-C,HLA-DPA1,SNX17,SPG21,TPCN1,VAMP3
GO:0005622	intracellular	76	14286	0.0077	AASS,ACOT1,ADARB1,AKR1C1,ARHGAP21,ATF1,ATP5J2,BLOC1S1,CAPN13,CD99,CDX1,CDX2,CEP170B,CHTOP,CMTM6,CREBBP,CREG1,DAZAP1,ELMSAN1,EMC3,FAM84B,FAU,FBN1,FOXA3,FYTTD1,GCG,HBG2,HBQ1,HECW2,HIST2H3D,HLA-A,HLA-B,HLA-C,HLA-DPA1,ISCA1,KRR1,KRT17,KRT2,KRT6A,LIMD2,MLXIP,MTMR11,NAT1,NOX1,NUP43,OSTC,PCM1,PLEKHA1,POLR2F,PRKACG,PTPLB,RBBP9,RNASE6,RNF2,RPL36,RPL36AL,RPLP1,RRP1B,SIRT3,SMC1B,SNX17,SPATA2,SPG21,SRCAP,STK…
GO:0022625	cytosolic large ribosomal subunit	3	32	0.0077	RPL36,RPL36AL,RPLP1
GO:0022626	cytosolic ribosome	4	78	0.0077	FAU,RPL36,RPL36AL,RPLP1
GO:0030666	endocytic vesicle membrane	5	152	0.0092	HLA-A,HLA-B,HLA-C,HLA-DPA1,VAMP3
GO:0005798	Golgi-associated vesicle	5	155	0.0095	HLA-A,HLA-B,HLA-C,HLA-DPA1,SPG21
GO:0030662	coated vesicle membrane	5	161	0.0108	HLA-A,HLA-B,HLA-C,HLA-DPA1,VAMP3
GO:0030135	coated vesicle	6	255	0.0123	HLA-A,HLA-B,HLA-C,HLA-DPA1,SPG21,VAMP3
GO:0005833	hemoglobin complex	2	12	0.019	HBG2,HBQ1
GO:0005737	cytoplasm	63	11238	0.0196	AASS,ACOT1,ADARB1,AKR1C1,ARHGAP21,ATP5J2,BLOC1S1,CAPN13,CD99,CEP170B,CHTOP,CMTM6,CREBBP,CREG1,DAZAP1,EMC3,FAM84B,FAU,FBN1,GCG,HBG2,HBQ1,HECW2,HLA-A,HLA-B,HLA-C,HLA-DPA1,ISCA1,KRR1,KRT17,KRT2,KRT6A,LIMD2,MLXIP,MTMR11,NAT1,NOX1,NUP43,OSTC,PCM1,PLEKHA1,POLR2F,PRKACG,PTPLB,RBBP9,RNASE6,RPL36,RPL36AL,RPLP1,SIRT3,SMC1B,SNX17,SPATA2,SPG21,SRCAP,STK11,STK11IP,TANK,TOMM5,TPCN1,VAMP3,VMP1,ZMYM4
GO:0043231	intracellular membrane-bounded organelle	59	10365	0.0244	AASS,ADARB1,ARHGAP21,ATF1,ATP5J2,BLOC1S1,CDX1,CDX2,CHTOP,CMTM6,CREBBP,CREG1,DAZAP1,ELMSAN1,EMC3,FAU,FBN1,FOXA3,FYTTD1,GCG,HIST2H3D,HLA-A,HLA-B,HLA-C,HLA-DPA1,ISCA1,KRR1,LIMD2,MLXIP,NUP43,OSTC,PCM1,PLEKHA1,POLR2F,PRKACG,PTPLB,RBBP9,RNASE6,RNF2,RPL36,RPL36AL,RRP1B,SIRT3,SMC1B,SNX17,SPATA2,SPG21,SRCAP,STK11,STK11IP,SUPT4H1,TOMM5,TPCN1,UTP18,VAMP3,VMP1,ZMYM4,ZNF280D,ZNF33B
GO:0070013	intracellular organelle lumen	35	5162	0.0267	AASS,ADARB1,ATF1,BLOC1S1,CDX2,CHTOP,CREBBP,CREG1,DAZAP1,ELMSAN1,FAU,FBN1,FOXA3,FYTTD1,GCG,HIST2H3D,ISCA1,KRR1,PLEKHA1,POLR2F,PRKACG,RBBP9,RNF2,RPL36,RRP1B,SIRT3,SMC1B,SPATA2,SRCAP,STK11,STK11IP,SUPT4H1,UTP18,VMP1,ZMYM4
GO:0043229	intracellular organelle	66	12193	0.0288	AASS,ADARB1,ARHGAP21,ATF1,ATP5J2,BLOC1S1,CDX1,CDX2,CEP170B,CHTOP,CMTM6,CREBBP,CREG1,DAZAP1,ELMSAN1,EMC3,FAU,FBN1,FOXA3,FYTTD1,GCG,HECW2,HIST2H3D,HLA-A,HLA-B,HLA-C,HLA-DPA1,ISCA1,KRR1,KRT17,KRT2,KRT6A,LIMD2,MLXIP,NOX1,NUP43,OSTC,PCM1,PLEKHA1,POLR2F,PRKACG,PTPLB,RBBP9,RNASE6,RNF2,RPL36,RPL36AL,RPLP1,RRP1B,SIRT3,SMC1B,SNX17,SPATA2,SPG21,SRCAP,STK11,STK11IP,SUPT4H1,TOMM5,TPCN1,UTP18,VAMP3,VMP1,ZMYM4,…
GO:0031901	early endosome membrane	4	143	0.0333	CMTM6,HLA-A,HLA-B,HLA-C
GO:0005769	early endosome	6	341	0.0341	CMTM6,HLA-A,HLA-B,HLA-C,NOX1,SNX17
GO:0030684	preribosome	3	74	0.0374	KRR1,RRP1B,UTP18
GO:0044391	ribosomal subunit	4	152	0.0381	FAU,RPL36,RPL36AL,RPLP1
GO:0005768	endosome	10	876	0.0389	CMTM6,HLA-A,HLA-B,HLA-C,HLA-DPA1,NOX1,SNX17,SPG21,TPCN1,VAMP3
GO:0030133	transport vesicle	6	356	0.0389	HLA-A,HLA-B,HLA-C,HLA-DPA1,SPG21,VAMP3
GO:0044437	vacuolar part	7	474	0.0389	BLOC1S1,CMTM6,CREG1,HLA-DPA1,STK11IP,TPCN1,VMP1
GO:0098796	membrane protein complex	11	1047	0.0447	AMIGO1,ATP5J2,EMC3,HLA-A,HLA-B,HLA-C,HLA-DPA1,NOX1,OSTC,TOMM5,VAMP3
GO:1990904	ribonucleoprotein complex	9	770	0.0473	CHTOP,DAZAP1,FAU,KRR1,RPL36,RPL36AL,RPLP1,RRP1B,UTP18
Calcium
#term ID	term description	observed gene count	background gene count	false discovery rate	matching proteins in your network (labels)
GO:0005882	intermediate filament	6	194	0.0087	BFSP2,CASP14,KRT10,KRT17,KRT6A,KRT6B
GO:0042612	MHC class I protein complex	2	8	0.0337	HLA-A,HLA-B
Placebo
#term ID	term description	observed gene count	background gene count	false discovery rate	matching proteins in your network (labels)
GO:0005882	intermediate filament	11	194	4.86e-10	BFSP2,KRT1,KRT10,KRT14,KRT17,KRT2,KRT5,KRT6A,KRT6B,KRT77,KRT9
GO:0099512	supramolecular fiber	15	873	1.34e-07	BAIAP2,BFSP2,CEP170B,FBN1,FRG1,KRT1,KRT10,KRT14,KRT17,KRT2,KRT5,KRT6A,KRT6B,KRT77,KRT9
GO:0099513	polymeric cytoskeletal fiber	13	645	1.61e-07	BAIAP2,BFSP2,CEP170B,KRT1,KRT10,KRT14,KRT17,KRT2,KRT5,KRT6A,KRT6B,KRT77,KRT9
GO:0045095	keratin filament	7	94	1.67e-07	KRT1,KRT14,KRT2,KRT5,KRT6A,KRT6B,KRT77
GO:0044430	cytoskeletal part	15	1547	8.21e-05	BAIAP2,BFSP2,CEP170B,HSF1,KRT1,KRT10,KRT14,KRT17,KRT2,KRT5,KRT6A,KRT6B,KRT77,KRT9,MYH10
GO:0005856	cytoskeleton	16	2068	0.00055	BAIAP2,BFSP2,CEP170B,ESRRA,HSF1,KRT1,KRT10,KRT14,KRT17,KRT2,KRT5,KRT6A,KRT6B,KRT77,KRT9,MYH10
GO:0001533	cornified envelope	4	64	0.00056	CSTA,KRT1,KRT10,KRT2
GO:0043232	intracellular non-membrane-bounded organelle	20	4005	0.0154	ATXN3,BAIAP2,BFSP2,C19orf53,CEP170B,ESRRA,FRG1,HSF1,KRT1,KRT10,KRT14,KRT17,KRT2,KRT5,KRT6A,KRT6B,KRT77,KRT9,MYH10,NKRF
GO:0005829	cytosol	22	4958	0.0315	ATXN3,BAIAP2,CELA2A,CSTA,FAM109B,GTF2E1,HN1L,HSF1,KRT1,KRT10,KRT14,KRT17,KRT2,KRT5,KRT6A,KRT6B,KRT77,KRT9,MYH10,PACSIN3,SERF2,URI1
GO:0016591	RNA polymerase II, holoenzyme	3	103	0.0386	GTF2E1,TAF9B,URI1
